# Mapping polygenic risk scores to brain cells: insights for neurodegenerative diseases

**DOI:** 10.64898/2026.10.08.26365054

**Authors:** Emily Simmonds, Anna McKeever, Ümran Yaman, Ganna Leonenko, Kerbez Kimatova, Philip Taylor, Siddharthan Chandran, Mina Ryten, Baljit Khakh, John T O’Brien, Tara Spires-Jones, Dervis A. Salih, Valentina Escott-Price

**Author notes:** Correspondence to: Valentina Escott-Price, Full address Hadyn Ellis Building, Maindy Road, Cardiff, United Kingdom, CF24 4HQ.

## Abstract

Neurodegenerative diseases (NDDs) are driven by multiple related yet distinct pathological processes that evolve over decades, resulting in substantial clinical and neuropathological heterogeneity. Postmortem examinations of older individuals frequently reveal multiple coexisting neuropathologies, however, the underlying pathological processes cannot be easily assessed directly in living individuals. To quantify pathology-specific genetic signatures, we analysed a spectrum of NDDs using polygenic risk scores (PRSs) in the UK Biobank, restricting analyses to genes reported to be expressed in major brain cell-types, including microglia, astrocytes, oligodendrocytes, and neurons. We found substantial overlap among purportedly cell-type specific gene sets (21-29%), with *APOE* or neighbouring genes from the *APOE* locus represented in all gene sets, indicating that current cell-type specific annotations capture considerable shared genetic variation across cell-types. Jointly, cell-type specific PRSs explained a large proportion (60-93%) of the genetic liability for NDDs in which dementia is a major clinical manifestation. Alzheimer’s disease (AD) showed associations across all cell-types, with oligodendrocyte- and astrocyte-based PRSs demonstrating strong effects independent of *APOE*. AD PRS and *APOE* status independently differentiated Parkinson’s disease (PD) with dementia from PD without dementia. PD without dementia and amyotrophic lateral sclerosis (ALS) exhibited distinct genetic profiles, with limited overlap with other NDDs. Collectively, these findings reveal both shared and disease-specific genetic contributions across neurodegenerative disorders and demonstrate that currently available cell-type specific gene sets capture substantial overlapping genetic risk. The imperfect alignment between clinical phenotypes and underlying pathology, coupled with the extensive overlap of gene expression across these cell types, underscores the persistent challenges in resolving the genetic architecture of neurodegenerative diseases and elucidating their underlying biological mechanisms.
