## Supplementary Table 5 for "Mapping polygenic risk scores to brain cells: insights for neurodegenerative diseases": PRS_celltype_SuppTable5.csv

Phenotype	NPheno	PRS	HR	SE	P	Padj	AUC60	AUC70	AUC80	R2
Dementia	8294	AD.PRS	1.63	0.011	0	0	0.54	0.6	0.64	0.234
Dementia	8294	AD.mglia.PRS	1.29	0.011	9.90E-120	2.83E-118	0.52	0.57	0.58	0.077
Dementia	8294	AD.mglia.noAPOE.PRS	1.1	0.011	7.59E-18	7.93E-17	0.53	0.55	0.55	0.023
Dementia	8294	AD.synapse.PRS	1.6	0.011	0	0	0.53	0.6	0.63	0.214
Dementia	8294	AD.synapse.noAPOE.PRS	1.11	0.011	5.46E-21	6.20E-20	0.53	0.56	0.55	0.025
Dementia	8294	AD.astro.PRS	1.09	0.011	5.03E-14	4.04E-13	0.54	0.55	0.54	0.021
Dementia	8294	AD.astro.noAPOE.PRS	1.08	0.011	4.56E-13	3.45E-12	0.53	0.55	0.54	0.021
Dementia	8294	AD.Oligo.LateAD.PRS	1.09	0.011	1.95E-16	1.95E-15	0.55	0.56	0.55	0.023
Dementia	8294	AD.Oligo.LateAD.noAPOE.PRS	1.11	0.011	2.29E-20	2.51E-19	0.55	0.56	0.55	0.025
Dementia	8294	AD.Oligo.PRS	1.58	0.011	0	0	0.53	0.59	0.63	0.206
Dementia	8294	AD.Oligo.noAPOE.PRS	1.09	0.011	2.48E-16	2.44E-15	0.53	0.55	0.55	0.023
Dementia	8294	AD.noGeneset.PRS	1.24	0.011	1.26E-87	3.31E-86	0.53	0.57	0.57	0.06
Dementia	8294	AD.noGenesetChr19.PRS	1.11	0.011	3.46E-21	3.99E-20	0.53	0.56	0.55	0.025
Dementia	8294	PD.PRS	1.04	0.011	7.47E-05	0.000366865	0.54	0.55	0.54	0.016
Dementia	8294	PD.mglia.PRS	1.03	0.011	0.001947263	0.007672448	0.54	0.55	0.54	0.016
Dementia	8294	PD.mglia.noAPOE.PRS	1.03	0.011	0.004347448	0.015981122	0.53	0.55	0.54	0.016
Dementia	8294	PD.synapse.PRS	1.02	0.011	0.06932607	0.166483774	0.52	0.55	0.54	0.015
Dementia	8294	PD.synapse.noAPOE.PRS	1.02	0.011	0.042581105	0.110744533	0.52	0.55	0.54	0.015
Dementia	8294	PD.astro.PRS	1.01	0.011	0.467513785	0.635586923	0.52	0.54	0.53	0.015
Dementia	8294	PD.astro.noAPOE.PRS	1.01	0.011	0.455142987	0.625070628	0.52	0.54	0.53	0.015
Dementia	8294	PD.Oligo.PRS	1.02	0.011	0.041285484	0.108230472	0.52	0.55	0.54	0.015
Dementia	8294	PD.Oligo.noAPOE.PRS	1.02	0.011	0.035769533	0.095676229	0.52	0.55	0.54	0.015
Dementia	8294	PD.noGeneset.PRS	1.04	0.011	0.000804837	0.003416663	0.55	0.56	0.54	0.016
Dementia	8294	PD.noGenesetChr19.PRS	1.03	0.011	0.004577895	0.016734748	0.54	0.55	0.54	0.016
Dementia	8294	DLB.PRS	1.38	0.011	3.27E-194	1.20E-192	0.54	0.58	0.6	0.113
Dementia	8294	DLB.mglia.PRS	1.07	0.011	1.57E-10	1.05E-09	0.54	0.56	0.54	0.019
Dementia	8294	DLB.mglia.noAPOE.PRS	1.03	0.011	0.002394718	0.00916119	0.53	0.55	0.54	0.016
Dementia	8294	DLB.synapse.PRS	1.52	0.01	0	0	0.53	0.59	0.62	0.191
Dementia	8294	DLB.synapse.noAPOE.PRS	1	0.011	0.759875678	0.854765	0.52	0.54	0.53	0.015
Dementia	8294	DLB.astro.PRS	0.99	0.011	0.642143443	0.766842804	0.53	0.55	0.53	0.015
Dementia	8294	DLB.astro.noAPOE.PRS	0.99	0.011	0.640998346	0.766842804	0.53	0.55	0.53	0.015
Dementia	8294	DLB.Oligo.PRS	1.49	0.01	0	0	0.53	0.59	0.62	0.171
Dementia	8294	DLB.Oligo.noAPOE.PRS	1.02	0.011	0.074897919	0.176640971	0.52	0.55	0.54	0.015
Dementia	8294	DLB.noGeneset.PRS	1.06	0.011	6.81E-07	4.07E-06	0.52	0.56	0.54	0.018
Dementia	8294	DLB.noGenesetChr19.PRS	1.04	0.011	0.001242516	0.005207488	0.52	0.56	0.54	0.016
Dementia	8294	FTD.PRS	1.1	0.011	5.95E-18	6.31E-17	0.53	0.56	0.55	0.023
Dementia	8294	FTD.mglia.PRS	1	0.011	0.828841867	0.892299749	0.52	0.55	0.53	0.015
Dementia	8294	FTD.mglia.noAPOE.PRS	1	0.011	0.693086166	0.802757414	0.52	0.54	0.53	0.015
Dementia	8294	FTD.synapse.PRS	1.23	0.011	5.98E-79	1.41E-77	0.54	0.57	0.57	0.056
Dementia	8294	FTD.synapse.noAPOE.PRS	1.01	0.011	0.403051986	0.577795658	0.53	0.55	0.53	0.015
Dementia	8294	FTD.astro.PRS	1.01	0.011	0.442080468	0.617598615	0.53	0.54	0.53	0.015
Dementia	8294	FTD.astro.noAPOE.PRS	1.01	0.011	0.421816508	0.593066799	0.53	0.54	0.53	0.015
Dementia	8294	FTD.Oligo.PRS	1.05	0.011	2.03E-05	0.000108672	0.52	0.55	0.54	0.017
Dementia	8294	FTD.Oligo.noAPOE.PRS	1.02	0.011	0.143319321	0.291062077	0.52	0.55	0.53	0.015
Dementia	8294	FTD.noGeneset.PRS	1.03	0.011	0.02145067	0.064157004	0.52	0.55	0.54	0.015
Dementia	8294	FTD.noGenesetChr19.PRS	1.02	0.011	0.031208152	0.086645418	0.52	0.55	0.54	0.015
Dementia	8294	ALS.PRS	1.03	0.011	0.003656451	0.013670142	0.51	0.55	0.54	0.016
Dementia	8294	ALS.mglia.PRS	1.03	0.011	0.016628441	0.053114146	0.49	0.54	0.54	0.015
Dementia	8294	ALS.mglia.noAPOE.PRS	1.01	0.011	0.312904296	0.485592044	0.52	0.55	0.53	0.015
Dementia	8294	ALS.synapse.PRS	1.03	0.011	0.012554075	0.041720106	0.53	0.55	0.54	0.015
Dementia	8294	ALS.synapse.noAPOE.PRS	1.02	0.011	0.049180725	0.124465067	0.53	0.55	0.54	0.015
Dementia	8294	ALS.astro.PRS	1.01	0.011	0.598482991	0.737594139	0.53	0.55	0.53	0.015
Dementia	8294	ALS.astro.noAPOE.PRS	1.01	0.011	0.622377239	0.751420594	0.53	0.55	0.53	0.015
Dementia	8294	ALS.Oligo.PRS	1.01	0.011	0.300171521	0.471391077	0.52	0.54	0.53	0.015
Dementia	8294	ALS.Oligo.noAPOE.PRS	1.01	0.011	0.510575799	0.670527511	0.52	0.54	0.53	0.015
Dementia	8294	ALS.noGeneset.PRS	1.01	0.011	0.184749975	0.346340408	0.5	0.55	0.53	0.015
Dementia	8294	ALS.noGenesetChr19.PRS	1.02	0.011	0.05911892	0.144071206	0.5	0.55	0.53	0.015
Dementia	8294	Ageing.PRS	0.69	0.011	1.29E-249	6.09E-248	0.55	0.59	0.61	0.139
Dementia	8294	Ageing.mglia.PRS	0.93	0.011	7.24E-10	4.72E-09	0.54	0.55	0.54	0.019
Dementia	8294	Ageing.mglia.noAPOE.PRS	0.97	0.011	0.01683701	0.053520543	0.52	0.55	0.54	0.015
Dementia	8294	Ageing.synapse.PRS	0.62	0.01	0	0	0.55	0.6	0.64	0.245
Dementia	8294	Ageing.synapse.noAPOE.PRS	0.97	0.011	0.00854456	0.02959116	0.54	0.55	0.54	0.015
Dementia	8294	Ageing.astro.PRS	0.99	0.011	0.283777517	0.453217491	0.52	0.55	0.54	0.015
Dementia	8294	Ageing.astro.noAPOE.PRS	0.99	0.011	0.224539035	0.39169304	0.52	0.55	0.54	0.015
Dementia	8294	Ageing.Oligo.PRS	0.72	0.011	1.18E-199	4.57E-198	0.54	0.58	0.6	0.116
Dementia	8294	Ageing.Oligo.noAPOE.PRS	0.98	0.011	0.1651896	0.321582121	0.53	0.55	0.53	0.015
Dementia	8294	Ageing.noGeneset.PRS	0.94	0.011	1.11E-07	6.99E-07	0.53	0.56	0.54	0.018
Dementia	8294	Ageing.noGenesetChr19.PRS	0.95	0.011	5.57E-07	3.40E-06	0.53	0.55	0.54	0.018
Dementia	8294	CAD.PRS	1.15	0.011	2.75E-35	4.21E-34	0.52	0.56	0.55	0.033
Dementia	8294	CAD.mglia.PRS	1.02	0.011	0.118395689	0.24889573	0.53	0.55	0.54	0.015
Dementia	8294	CAD.mglia.noAPOE.PRS	1	0.011	0.69485793	0.802757414	0.52	0.55	0.53	0.015
Dementia	8294	CAD.synapse.PRS	1.37	0.011	1.36E-174	4.72E-173	0.51	0.58	0.59	0.105
Dementia	8294	CAD.synapse.noAPOE.PRS	1	0.011	0.826977974	0.892299749	0.51	0.55	0.53	0.015
Dementia	8294	CAD.astro.PRS	1	0.011	0.950361966	0.966519589	0.51	0.55	0.53	0.015
Dementia	8294	CAD.astro.noAPOE.PRS	1	0.011	0.893016042	0.932705644	0.51	0.55	0.53	0.015
Dementia	8294	CAD.Oligo.PRS	1.08	0.011	6.61E-12	4.58E-11	0.52	0.56	0.54	0.02
Dementia	8294	CAD.Oligo.noAPOE.PRS	1.01	0.011	0.196717696	0.359556233	0.52	0.55	0.53	0.015
Dementia	8294	CAD.noGeneset.PRS	1.03	0.011	0.017156508	0.054014269	0.52	0.55	0.54	0.015
Dementia	8294	CAD.noGenesetChr19.PRS	1.03	0.011	0.005338702	0.0194081	0.53	0.55	0.54	0.016
AD	3729	AD.PRS	1.93	0.016	0	0	0.54	0.67	0.68	0.369
AD	3729	AD.mglia.PRS	1.43	0.017	2.01E-102	5.50E-101	0.51	0.59	0.6	0.119
AD	3729	AD.mglia.noAPOE.PRS	1.12	0.016	1.93E-12	1.43E-11	0.53	0.53	0.53	0.014
AD	3729	AD.synapse.PRS	1.89	0.016	0	0	0.55	0.66	0.67	0.341
AD	3729	AD.synapse.noAPOE.PRS	1.14	0.016	5.87E-16	5.52E-15	0.56	0.56	0.54	0.018
AD	3729	AD.astro.PRS	1.12	0.016	3.02E-12	2.16E-11	0.52	0.54	0.53	0.014
AD	3729	AD.astro.noAPOE.PRS	1.12	0.016	2.20E-12	1.59E-11	0.5	0.54	0.53	0.014
AD	3729	AD.Oligo.LateAD.PRS	1.12	0.016	3.12E-12	2.20E-11	0.55	0.54	0.53	0.014
AD	3729	AD.Oligo.LateAD.noAPOE.PRS	1.13	0.016	1.31E-14	1.09E-13	0.56	0.54	0.54	0.017
AD	3729	AD.Oligo.PRS	1.87	0.016	0	0	0.54	0.65	0.67	0.33
AD	3729	AD.Oligo.noAPOE.PRS	1.12	0.016	1.47E-11	1.01E-10	0.53	0.53	0.54	0.013
AD	3729	AD.noGeneset.PRS	1.33	0.016	4.32E-68	9.16E-67	0.52	0.58	0.58	0.079
AD	3729	AD.noGenesetChr19.PRS	1.14	0.016	4.80E-15	4.21E-14	0.5	0.54	0.54	0.017
AD	3729	PD.PRS	1.03	0.016	0.115897826	0.245990862	0.55	0.53	0.51	0.002
AD	3729	PD.mglia.PRS	1.03	0.016	0.072601967	0.173087298	0.56	0.53	0.52	0.002
AD	3729	PD.mglia.noAPOE.PRS	1.04	0.016	0.017153667	0.054014269	0.59	0.53	0.52	0.002
AD	3729	PD.synapse.PRS	1	0.016	0.949413747	0.966519589	0.58	0.53	0.51	0.001
AD	3729	PD.synapse.noAPOE.PRS	1	0.016	0.903230496	0.937422187	0.52	0.52	0.51	0.001
AD	3729	PD.astro.PRS	1	0.016	0.811265871	0.882335443	0.55	0.52	0.51	0.001
AD	3729	PD.astro.noAPOE.PRS	1	0.016	0.804979136	0.881324911	0.55	0.52	0.51	0.001
AD	3729	PD.Oligo.PRS	1	0.016	0.767118269	0.855531899	0.54	0.52	0.51	0.001
AD	3729	PD.Oligo.noAPOE.PRS	1.01	0.016	0.746886219	0.845871139	0.54	0.52	0.51	0.001
AD	3729	PD.noGeneset.PRS	1.03	0.016	0.079159215	0.184052167	0.56	0.53	0.51	0.002
AD	3729	PD.noGenesetChr19.PRS	1.03	0.016	0.117838257	0.248517863	0.56	0.53	0.51	0.002
AD	3729	DLB.PRS	1.57	0.016	1.77E-174	5.83E-173	0.57	0.63	0.63	0.189
AD	3729	DLB.mglia.PRS	1.09	0.016	5.84E-08	3.69E-07	0.55	0.54	0.53	0.009
AD	3729	DLB.mglia.noAPOE.PRS	1.03	0.016	0.047526437	0.12121652	0.55	0.54	0.51	0.002
AD	3729	DLB.synapse.PRS	1.76	0.015	1.45798772087752e-319	8.72141970336573e-318	0.56	0.65	0.66	0.309
AD	3729	DLB.synapse.noAPOE.PRS	1.02	0.016	0.336554533	0.512622414	0.57	0.54	0.51	0.001
AD	3729	DLB.astro.PRS	1.02	0.016	0.178484633	0.336512574	0.55	0.52	0.51	0.001
AD	3729	DLB.astro.noAPOE.PRS	1.02	0.016	0.173820227	0.332481714	0.55	0.52	0.51	0.001
AD	3729	DLB.Oligo.PRS	1.72	0.015	1.14E-284	6.25E-283	0.54	0.64	0.66	0.282
AD	3729	DLB.Oligo.noAPOE.PRS	1.05	0.016	0.002084585	0.008068571	0.55	0.53	0.52	0.003
AD	3729	DLB.noGeneset.PRS	1.09	0.016	3.15E-07	1.94E-06	0.54	0.54	0.53	0.008
AD	3729	DLB.noGenesetChr19.PRS	1.06	0.016	0.000319295	0.001429225	0.54	0.53	0.52	0.004
AD	3729	FTD.PRS	1.14	0.016	8.87E-15	7.58E-14	0.51	0.55	0.54	0.017
AD	3729	FTD.mglia.PRS	0.99	0.016	0.380328005	0.552707419	0.53	0.53	0.51	0.001
AD	3729	FTD.mglia.noAPOE.PRS	1.01	0.016	0.688760139	0.800714084	0.57	0.53	0.51	0.001
AD	3729	FTD.synapse.PRS	1.32	0.016	5.18E-65	1.00E-63	0.53	0.59	0.58	0.075
AD	3729	FTD.synapse.noAPOE.PRS	1	0.016	0.764037003	0.855024824	0.55	0.53	0.51	0.001
AD	3729	FTD.astro.PRS	1.01	0.016	0.543274878	0.692780755	0.61	0.53	0.51	0.001
AD	3729	FTD.astro.noAPOE.PRS	1.01	0.016	0.55412876	0.702537041	0.61	0.53	0.51	0.001
AD	3729	FTD.Oligo.PRS	1.06	0.016	0.000482978	0.002104632	0.57	0.53	0.52	0.004
AD	3729	FTD.Oligo.noAPOE.PRS	1.02	0.016	0.352982731	0.531493449	0.57	0.53	0.51	0.001
AD	3729	FTD.noGeneset.PRS	1.04	0.016	0.018286281	0.056226042	0.51	0.53	0.52	0.002
AD	3729	FTD.noGenesetChr19.PRS	1.03	0.016	0.052395876	0.131089302	0.53	0.53	0.51	0.002
AD	3729	ALS.PRS	1.04	0.016	0.018779363	0.057207504	0.51	0.51	0.51	0.002
AD	3729	ALS.mglia.PRS	1.02	0.016	0.152831117	0.308475077	0.5	0.52	0.51	0.001
AD	3729	ALS.mglia.noAPOE.PRS	1.03	0.016	0.130783489	0.271468567	0.53	0.52	0.51	0.002
AD	3729	ALS.synapse.PRS	1.02	0.016	0.164393809	0.32098257	0.58	0.53	0.51	0.001
AD	3729	ALS.synapse.noAPOE.PRS	1.01	0.016	0.378025753	0.552707419	0.58	0.52	0.51	0.001
AD	3729	ALS.astro.PRS	1.01	0.016	0.456731364	0.625070628	0.56	0.53	0.51	0.001
AD	3729	ALS.astro.noAPOE.PRS	1.01	0.016	0.451798804	0.625070628	0.56	0.53	0.51	0.001
AD	3729	ALS.Oligo.PRS	1.02	0.016	0.314913387	0.48756002	0.55	0.52	0.51	0.001
AD	3729	ALS.Oligo.noAPOE.PRS	1.01	0.016	0.511557463	0.670527511	0.55	0.52	0.51	0.001
AD	3729	ALS.noGeneset.PRS	1.02	0.016	0.192201099	0.354253007	0.52	0.52	0.51	0.001
AD	3729	ALS.noGenesetChr19.PRS	1.03	0.016	0.079099669	0.184052167	0.5	0.51	0.51	0.002
AD	3729	Ageing.PRS	0.61	0.016	7.28E-207	2.99E-205	0.61	0.63	0.64	0.22
AD	3729	Ageing.mglia.PRS	0.92	0.016	6.74E-07	4.07E-06	0.59	0.53	0.53	0.007
AD	3729	Ageing.mglia.noAPOE.PRS	0.96	0.016	0.010004256	0.034107776	0.53	0.52	0.52	0.003
AD	3729	Ageing.synapse.PRS	0.53	0.014	0	0	0.58	0.67	0.69	0.39
AD	3729	Ageing.synapse.noAPOE.PRS	0.97	0.016	0.031446001	0.086938943	0.55	0.51	0.51	0.002
AD	3729	Ageing.astro.PRS	0.99	0.016	0.411762838	0.582666554	0.56	0.53	0.51	0.001
AD	3729	Ageing.astro.noAPOE.PRS	0.99	0.016	0.370153477	0.546410973	0.56	0.53	0.51	0.001
AD	3729	Ageing.Oligo.PRS	0.64	0.016	2.28E-171	7.14E-170	0.57	0.61	0.62	0.186
AD	3729	Ageing.Oligo.noAPOE.PRS	0.98	0.016	0.131743854	0.272602063	0.56	0.52	0.51	0.002
AD	3729	Ageing.noGeneset.PRS	0.93	0.016	3.28E-05	0.000174181	0.59	0.52	0.52	0.006
AD	3729	Ageing.noGenesetChr19.PRS	0.94	0.016	0.000180012	0.000828308	0.6	0.53	0.52	0.005
AD	3729	CAD.PRS	1.2	0.016	9.96E-28	1.37E-26	0.52	0.56	0.55	0.032
AD	3729	CAD.mglia.PRS	1	0.016	0.990070249	0.994821816	0.54	0.51	0.51	0.001
AD	3729	CAD.mglia.noAPOE.PRS	0.98	0.016	0.236231321	0.403453495	0.57	0.52	0.51	0.001
AD	3729	CAD.synapse.PRS	1.55	0.017	9.29E-156	2.78E-154	0.56	0.64	0.62	0.174
AD	3729	CAD.synapse.noAPOE.PRS	1	0.016	0.810209262	0.882335443	0.55	0.53	0.51	0.001
AD	3729	CAD.astro.PRS	0.99	0.016	0.557688146	0.70569	0.57	0.53	0.51	0.001
AD	3729	CAD.astro.noAPOE.PRS	0.99	0.016	0.584647382	0.728594654	0.57	0.53	0.51	0.001
AD	3729	CAD.Oligo.PRS	1.13	0.017	1.88E-13	1.45E-12	0.54	0.54	0.53	0.015
AD	3729	CAD.Oligo.noAPOE.PRS	1.03	0.016	0.041734058	0.108972262	0.54	0.53	0.51	0.002
AD	3729	CAD.noGeneset.PRS	1.03	0.016	0.064226038	0.15480122	0.53	0.53	0.51	0.002
AD	3729	CAD.noGenesetChr19.PRS	1.02	0.016	0.135564255	0.278543521	0.56	0.53	0.51	0.001
VasDem	1805	AD.PRS	1.52	0.023	1.63E-75	3.71E-74	0.55	0.64	0.63	0.216
VasDem	1805	AD.mglia.PRS	1.25	0.024	3.41E-21	3.99E-20	0.53	0.64	0.6	0.104
VasDem	1805	AD.mglia.noAPOE.PRS	1.05	0.024	0.03046946	0.085679078	0.51	0.63	0.57	0.061
VasDem	1805	AD.synapse.PRS	1.49	0.023	8.08E-66	1.61E-64	0.53	0.63	0.63	0.198
VasDem	1805	AD.synapse.noAPOE.PRS	1.12	0.024	2.41E-06	1.37E-05	0.54	0.63	0.58	0.07
VasDem	1805	AD.astro.PRS	1.05	0.024	0.035014284	0.094423767	0.54	0.62	0.57	0.061
VasDem	1805	AD.astro.noAPOE.PRS	1.05	0.024	0.046247302	0.118870019	0.51	0.62	0.57	0.06
VasDem	1805	AD.Oligo.LateAD.PRS	1.06	0.024	0.017792426	0.0557496	0.54	0.64	0.57	0.061
VasDem	1805	AD.Oligo.LateAD.noAPOE.PRS	1.07	0.024	0.004101644	0.015162256	0.55	0.65	0.58	0.063
VasDem	1805	AD.Oligo.PRS	1.48	0.023	5.19E-64	9.75E-63	0.55	0.62	0.63	0.195
VasDem	1805	AD.Oligo.noAPOE.PRS	1.12	0.024	1.58E-06	9.19E-06	0.57	0.62	0.58	0.07
VasDem	1805	AD.noGeneset.PRS	1.21	0.023	2.60E-16	2.52E-15	0.54	0.65	0.6	0.093
VasDem	1805	AD.noGenesetChr19.PRS	1.08	0.024	0.001460491	0.0060823	0.53	0.65	0.58	0.064
VasDem	1805	PD.PRS	1.05	0.024	0.024159741	0.07065382	0.59	0.63	0.57	0.061
VasDem	1805	PD.mglia.PRS	1.05	0.024	0.044299397	0.114309817	0.57	0.63	0.57	0.06
VasDem	1805	PD.mglia.noAPOE.PRS	1.03	0.024	0.161214164	0.319125776	0.57	0.63	0.57	0.059
VasDem	1805	PD.synapse.PRS	1.09	0.024	0.000477523	0.002094733	0.57	0.65	0.58	0.065
VasDem	1805	PD.synapse.noAPOE.PRS	1.09	0.024	0.00034256	0.001523005	0.57	0.65	0.58	0.065
VasDem	1805	PD.astro.PRS	1.03	0.024	0.242230833	0.407641657	0.56	0.62	0.57	0.059
VasDem	1805	PD.astro.noAPOE.PRS	1.03	0.024	0.234395274	0.401646069	0.56	0.62	0.57	0.059
VasDem	1805	PD.Oligo.PRS	1.07	0.024	0.00742623	0.026078804	0.55	0.63	0.58	0.062
VasDem	1805	PD.Oligo.noAPOE.PRS	1.07	0.024	0.006149829	0.021992324	0.56	0.63	0.58	0.062
VasDem	1805	PD.noGeneset.PRS	1.02	0.024	0.369895229	0.546410973	0.58	0.63	0.57	0.059
VasDem	1805	PD.noGenesetChr19.PRS	1	0.024	0.866054379	0.919135131	0.57	0.63	0.57	0.058
VasDem	1805	DLB.PRS	1.28	0.023	7.42E-26	9.96E-25	0.56	0.65	0.6	0.114
VasDem	1805	DLB.mglia.PRS	1.05	0.024	0.032935126	0.08955088	0.57	0.65	0.57	0.061
VasDem	1805	DLB.mglia.noAPOE.PRS	0.99	0.024	0.743055181	0.843829442	0.55	0.64	0.57	0.058
VasDem	1805	DLB.synapse.PRS	1.42	0.022	2.83E-57	5.03E-56	0.52	0.64	0.62	0.177
VasDem	1805	DLB.synapse.noAPOE.PRS	0.96	0.024	0.106559589	0.231115629	0.55	0.62	0.57	0.06
VasDem	1805	DLB.astro.PRS	0.99	0.024	0.572786814	0.720638095	0.52	0.64	0.57	0.058
VasDem	1805	DLB.astro.noAPOE.PRS	0.99	0.024	0.523139746	0.677610144	0.52	0.64	0.57	0.058
VasDem	1805	DLB.Oligo.PRS	1.38	0.022	4.75E-47	8.23E-46	0.52	0.63	0.62	0.157
VasDem	1805	DLB.Oligo.noAPOE.PRS	0.97	0.024	0.275981374	0.446181189	0.55	0.63	0.57	0.059
VasDem	1805	DLB.noGeneset.PRS	1.02	0.024	0.356951623	0.53520462	0.56	0.64	0.57	0.059
VasDem	1805	DLB.noGenesetChr19.PRS	1	0.024	0.832822762	0.893959833	0.55	0.65	0.57	0.058
VasDem	1805	FTD.PRS	1.07	0.024	0.003884222	0.014439652	0.52	0.63	0.58	0.063
VasDem	1805	FTD.mglia.PRS	1.05	0.024	0.053878239	0.133277749	0.51	0.63	0.57	0.06
VasDem	1805	FTD.mglia.noAPOE.PRS	1.02	0.024	0.30670281	0.479359736	0.53	0.62	0.57	0.059
VasDem	1805	FTD.synapse.PRS	1.17	0.023	2.44E-11	1.65E-10	0.55	0.64	0.59	0.081
VasDem	1805	FTD.synapse.noAPOE.PRS	0.99	0.024	0.748830653	0.846616099	0.53	0.63	0.57	0.058
VasDem	1805	FTD.astro.PRS	1.06	0.024	0.018613465	0.05696586	0.55	0.63	0.58	0.061
VasDem	1805	FTD.astro.noAPOE.PRS	1.06	0.024	0.015992088	0.051330702	0.55	0.63	0.58	0.061
VasDem	1805	FTD.Oligo.PRS	1.1	0.024	4.50E-05	0.000231416	0.53	0.64	0.58	0.067
VasDem	1805	FTD.Oligo.noAPOE.PRS	1.07	0.024	0.002438223	0.009273705	0.53	0.63	0.58	0.063
VasDem	1805	FTD.noGeneset.PRS	0.98	0.024	0.41154654	0.582666554	0.57	0.63	0.57	0.059
VasDem	1805	FTD.noGenesetChr19.PRS	0.99	0.024	0.538685525	0.688262282	0.58	0.63	0.57	0.058
VasDem	1805	ALS.PRS	1.01	0.024	0.568513374	0.716631801	0.54	0.64	0.57	0.058
VasDem	1805	ALS.mglia.PRS	1.04	0.023	0.074847156	0.176640971	0.53	0.63	0.58	0.06
VasDem	1805	ALS.mglia.noAPOE.PRS	1.03	0.024	0.275700158	0.446181189	0.5	0.64	0.57	0.059
VasDem	1805	ALS.synapse.PRS	1.03	0.024	0.18301544	0.344069027	0.59	0.64	0.57	0.059
VasDem	1805	ALS.synapse.noAPOE.PRS	1.03	0.024	0.26256226	0.430837824	0.59	0.64	0.57	0.059
VasDem	1805	ALS.astro.PRS	1	0.024	0.993309929	0.994821816	0.53	0.62	0.57	0.058
VasDem	1805	ALS.astro.noAPOE.PRS	1	0.024	0.958717617	0.972012622	0.54	0.63	0.57	0.058
VasDem	1805	ALS.Oligo.PRS	1.01	0.024	0.765364167	0.855024824	0.56	0.64	0.57	0.058
VasDem	1805	ALS.Oligo.noAPOE.PRS	1	0.024	0.881238979	0.927768397	0.56	0.64	0.57	0.058
VasDem	1805	ALS.noGeneset.PRS	0.99	0.024	0.673550651	0.787181465	0.56	0.62	0.57	0.058
VasDem	1805	ALS.noGenesetChr19.PRS	1	0.024	0.985408952	0.992954197	0.52	0.64	0.57	0.058
VasDem	1805	Ageing.PRS	0.72	0.023	1.16E-46	1.87E-45	0.58	0.65	0.61	0.158
VasDem	1805	Ageing.mglia.PRS	0.9	0.024	2.92E-06	1.63E-05	0.54	0.65	0.58	0.07
VasDem	1805	Ageing.mglia.noAPOE.PRS	0.95	0.024	0.039679942	0.104437607	0.5	0.64	0.57	0.06
VasDem	1805	Ageing.synapse.PRS	0.66	0.021	1.04E-83	2.54E-82	0.53	0.63	0.63	0.224
VasDem	1805	Ageing.synapse.noAPOE.PRS	0.99	0.024	0.810750926	0.882335443	0.49	0.62	0.57	0.058
VasDem	1805	Ageing.astro.PRS	0.97	0.024	0.233477223	0.401117527	0.54	0.63	0.57	0.059
VasDem	1805	Ageing.astro.noAPOE.PRS	0.97	0.024	0.206063065	0.373524784	0.54	0.63	0.57	0.059
VasDem	1805	Ageing.Oligo.PRS	0.73	0.023	3.77E-41	5.91E-40	0.54	0.64	0.61	0.147
VasDem	1805	Ageing.Oligo.noAPOE.PRS	0.96	0.024	0.062300723	0.150712778	0.53	0.63	0.57	0.06
VasDem	1805	Ageing.noGeneset.PRS	0.94	0.024	0.007451087	0.026078804	0.57	0.65	0.57	0.062
VasDem	1805	Ageing.noGenesetChr19.PRS	0.94	0.024	0.010576963	0.035874442	0.57	0.65	0.57	0.062
VasDem	1805	CAD.PRS	1.19	0.024	2.97E-13	2.27E-12	0.58	0.64	0.59	0.086
VasDem	1805	CAD.mglia.PRS	1.06	0.023	0.012622159	0.04173558	0.54	0.64	0.58	0.061
VasDem	1805	CAD.mglia.noAPOE.PRS	1.03	0.024	0.230472751	0.398034305	0.56	0.64	0.57	0.059
VasDem	1805	CAD.synapse.PRS	1.3	0.024	7.45E-28	1.04E-26	0.58	0.63	0.6	0.119
VasDem	1805	CAD.synapse.noAPOE.PRS	1	0.024	0.835138448	0.89419929	0.5	0.63	0.56	0.058
VasDem	1805	CAD.astro.PRS	0.98	0.024	0.341007389	0.517391021	0.58	0.64	0.57	0.059
VasDem	1805	CAD.astro.noAPOE.PRS	0.98	0.024	0.381351319	0.552707419	0.58	0.64	0.57	0.059
VasDem	1805	CAD.Oligo.PRS	1.1	0.024	4.04E-05	0.000209318	0.59	0.64	0.58	0.067
VasDem	1805	CAD.Oligo.noAPOE.PRS	1.04	0.024	0.083090071	0.18976326	0.57	0.63	0.57	0.06
VasDem	1805	CAD.noGeneset.PRS	1.08	0.024	0.001717753	0.007020384	0.56	0.64	0.58	0.063
VasDem	1805	CAD.noGenesetChr19.PRS	1.1	0.024	8.99E-05	0.000431887	0.57	0.64	0.58	0.066
ALS	631	AD.PRS	1.01	0.04	0.777924056	0.861740789	0.58	0.56	0.55	0.048
ALS	631	AD.mglia.PRS	1.04	0.04	0.386035812	0.558267175	0.59	0.56	0.56	0.049
ALS	631	AD.mglia.noAPOE.PRS	1.05	0.04	0.220155785	0.38884875	0.59	0.57	0.56	0.05
ALS	631	AD.synapse.PRS	1.02	0.04	0.592998374	0.734036136	0.59	0.56	0.56	0.048
ALS	631	AD.synapse.noAPOE.PRS	1.09	0.04	0.032202932	0.087923357	0.59	0.57	0.57	0.054
ALS	631	AD.astro.PRS	1.03	0.04	0.45882844	0.625070628	0.6	0.56	0.56	0.048
ALS	631	AD.astro.noAPOE.PRS	1.05	0.04	0.216882659	0.384689556	0.61	0.56	0.56	0.05
ALS	631	AD.Oligo.LateAD.PRS	1.04	0.04	0.37458923	0.551166489	0.57	0.55	0.56	0.049
ALS	631	AD.Oligo.LateAD.noAPOE.PRS	1.02	0.04	0.621486517	0.751420594	0.57	0.55	0.56	0.048
ALS	631	AD.Oligo.PRS	1.02	0.04	0.593476025	0.734036136	0.6	0.56	0.56	0.048
ALS	631	AD.Oligo.noAPOE.PRS	1.06	0.04	0.137842153	0.281677443	0.61	0.56	0.56	0.051
ALS	631	AD.noGeneset.PRS	0.99	0.04	0.764659044	0.855024824	0.6	0.55	0.56	0.048
ALS	631	AD.noGenesetChr19.PRS	0.96	0.04	0.248314199	0.413673549	0.6	0.55	0.56	0.05
ALS	631	PD.PRS	0.98	0.04	0.607823456	0.744781814	0.58	0.56	0.56	0.048
ALS	631	PD.mglia.PRS	1.01	0.04	0.756472339	0.853788678	0.6	0.55	0.56	0.048
ALS	631	PD.mglia.noAPOE.PRS	1.03	0.04	0.512626403	0.67059279	0.59	0.55	0.56	0.048
ALS	631	PD.synapse.PRS	1.01	0.04	0.895517579	0.933747132	0.6	0.56	0.56	0.048
ALS	631	PD.synapse.noAPOE.PRS	1	0.04	0.918694512	0.944705595	0.6	0.56	0.56	0.048
ALS	631	PD.astro.PRS	1.02	0.04	0.536241496	0.688103829	0.59	0.55	0.56	0.048
ALS	631	PD.astro.noAPOE.PRS	1.03	0.04	0.520696187	0.675775328	0.59	0.55	0.56	0.048
ALS	631	PD.Oligo.PRS	1.01	0.04	0.847065546	0.904820015	0.59	0.55	0.56	0.048
ALS	631	PD.Oligo.noAPOE.PRS	1.01	0.04	0.857019988	0.912490537	0.59	0.55	0.56	0.048
ALS	631	PD.noGeneset.PRS	0.98	0.04	0.598594636	0.737594139	0.59	0.56	0.56	0.048
ALS	631	PD.noGenesetChr19.PRS	0.97	0.04	0.451839203	0.625070628	0.59	0.56	0.56	0.048
ALS	631	DLB.PRS	0.97	0.04	0.481983099	0.648560423	0.58	0.55	0.56	0.048
ALS	631	DLB.mglia.PRS	1.03	0.04	0.419456721	0.591011825	0.58	0.55	0.56	0.049
ALS	631	DLB.mglia.noAPOE.PRS	0.95	0.04	0.166267089	0.32177572	0.6	0.56	0.56	0.05
ALS	631	DLB.synapse.PRS	1.03	0.04	0.446922424	0.623040159	0.6	0.56	0.56	0.048
ALS	631	DLB.synapse.noAPOE.PRS	1.07	0.04	0.097154408	0.214522149	0.61	0.56	0.56	0.052
ALS	631	DLB.astro.PRS	0.97	0.04	0.515267232	0.672709997	0.59	0.55	0.56	0.048
ALS	631	DLB.astro.noAPOE.PRS	0.98	0.04	0.536871691	0.688103829	0.59	0.55	0.56	0.048
ALS	631	DLB.Oligo.PRS	0.99	0.04	0.784927982	0.868038003	0.58	0.55	0.55	0.048
ALS	631	DLB.Oligo.noAPOE.PRS	0.98	0.04	0.618119118	0.751420594	0.58	0.56	0.56	0.048
ALS	631	DLB.noGeneset.PRS	0.94	0.04	0.135885213	0.278543521	0.59	0.55	0.56	0.051
ALS	631	DLB.noGenesetChr19.PRS	0.94	0.04	0.10010686	0.218838252	0.59	0.56	0.56	0.052
ALS	631	FTD.PRS	1.03	0.04	0.458346049	0.625070628	0.6	0.55	0.56	0.048
ALS	631	FTD.mglia.PRS	1.03	0.04	0.414419182	0.585167	0.61	0.56	0.56	0.049
ALS	631	FTD.mglia.noAPOE.PRS	1.13	0.04	0.001734826	0.00704639	0.61	0.57	0.58	0.062
ALS	631	FTD.synapse.PRS	0.95	0.04	0.237667387	0.403453495	0.61	0.56	0.56	0.05
ALS	631	FTD.synapse.noAPOE.PRS	0.96	0.04	0.370363668	0.546410973	0.61	0.56	0.56	0.049
ALS	631	FTD.astro.PRS	0.99	0.04	0.891773303	0.932705644	0.55	0.54	0.56	0.048
ALS	631	FTD.astro.noAPOE.PRS	0.99	0.04	0.885726689	0.929518599	0.55	0.54	0.56	0.048
ALS	631	FTD.Oligo.PRS	0.95	0.04	0.17671527	0.335096967	0.6	0.56	0.56	0.05
ALS	631	FTD.Oligo.noAPOE.PRS	0.95	0.04	0.161031149	0.319125776	0.6	0.56	0.56	0.051
ALS	631	FTD.noGeneset.PRS	1.05	0.04	0.195273371	0.357910525	0.61	0.56	0.56	0.05
ALS	631	FTD.noGenesetChr19.PRS	1.04	0.04	0.37526229	0.551166489	0.61	0.56	0.56	0.049
ALS	631	ALS.PRS	1.21	0.04	2.18E-06	1.26E-05	0.62	0.59	0.58	0.081
ALS	631	ALS.mglia.PRS	1.17	0.039	3.83E-05	0.000200611	0.6	0.58	0.58	0.073
ALS	631	ALS.mglia.noAPOE.PRS	1.09	0.04	0.029561101	0.0838414	0.58	0.55	0.57	0.055
ALS	631	ALS.synapse.PRS	1.13	0.04	0.001938455	0.007672448	0.6	0.57	0.57	0.062
ALS	631	ALS.synapse.noAPOE.PRS	1.13	0.04	0.001842995	0.007394456	0.6	0.57	0.57	0.062
ALS	631	ALS.astro.PRS	0.97	0.04	0.408349692	0.581588956	0.58	0.56	0.56	0.049
ALS	631	ALS.astro.noAPOE.PRS	0.97	0.04	0.396971468	0.570321454	0.58	0.56	0.56	0.049
ALS	631	ALS.Oligo.PRS	1.11	0.04	0.011797437	0.039605683	0.6	0.57	0.57	0.057
ALS	631	ALS.Oligo.noAPOE.PRS	1.11	0.04	0.011553451	0.038985491	0.6	0.57	0.57	0.057
ALS	631	ALS.noGeneset.PRS	1.16	0.04	0.000266171	0.001207864	0.61	0.57	0.58	0.067
ALS	631	ALS.noGenesetChr19.PRS	1.18	0.04	3.84E-05	0.000200611	0.62	0.58	0.58	0.073
ALS	631	Ageing.PRS	0.96	0.04	0.301345586	0.472108085	0.59	0.56	0.56	0.049
ALS	631	Ageing.mglia.PRS	1.02	0.04	0.547984445	0.696088349	0.59	0.56	0.56	0.048
ALS	631	Ageing.mglia.noAPOE.PRS	0.95	0.04	0.171853839	0.330642766	0.57	0.55	0.56	0.05
ALS	631	Ageing.synapse.PRS	1.01	0.04	0.712178986	0.819254848	0.57	0.54	0.56	0.048
ALS	631	Ageing.synapse.noAPOE.PRS	0.95	0.04	0.241986457	0.407641657	0.6	0.56	0.56	0.05
ALS	631	Ageing.astro.PRS	0.99	0.04	0.869857331	0.92125384	0.59	0.55	0.55	0.048
ALS	631	Ageing.astro.noAPOE.PRS	0.99	0.04	0.79473069	0.874469556	0.59	0.55	0.55	0.048
ALS	631	Ageing.Oligo.PRS	1.01	0.04	0.863488099	0.917892034	0.58	0.55	0.56	0.048
ALS	631	Ageing.Oligo.noAPOE.PRS	0.99	0.04	0.879200972	0.927106154	0.59	0.55	0.56	0.048
ALS	631	Ageing.noGeneset.PRS	0.93	0.04	0.091801016	0.20338407	0.59	0.56	0.56	0.052
ALS	631	Ageing.noGenesetChr19.PRS	0.94	0.04	0.116266198	0.245990862	0.59	0.56	0.56	0.051
ALS	631	CAD.PRS	0.96	0.04	0.309859861	0.483146418	0.59	0.55	0.56	0.049
ALS	631	CAD.mglia.PRS	0.97	0.04	0.486913144	0.648560423	0.59	0.55	0.56	0.048
ALS	631	CAD.mglia.noAPOE.PRS	0.94	0.04	0.119618789	0.250310358	0.59	0.56	0.56	0.051
ALS	631	CAD.synapse.PRS	0.93	0.04	0.082251909	0.188577548	0.61	0.56	0.57	0.052
ALS	631	CAD.synapse.noAPOE.PRS	0.95	0.04	0.197860321	0.360642912	0.61	0.56	0.56	0.05
ALS	631	CAD.astro.PRS	0.91	0.04	0.018031243	0.055829696	0.61	0.57	0.57	0.056
ALS	631	CAD.astro.noAPOE.PRS	0.91	0.04	0.018963752	0.05750299	0.61	0.57	0.57	0.056
ALS	631	CAD.Oligo.PRS	0.94	0.04	0.113527218	0.243325437	0.59	0.56	0.56	0.051
ALS	631	CAD.Oligo.noAPOE.PRS	0.94	0.04	0.114286651	0.244157844	0.59	0.56	0.56	0.051
ALS	631	CAD.noGeneset.PRS	1	0.04	0.966589638	0.975718749	0.58	0.55	0.56	0.048
ALS	631	CAD.noGenesetChr19.PRS	0.97	0.04	0.428049638	0.600547253	0.58	0.55	0.56	0.049
FTD	261	AD.PRS	1.35	0.06	6.91E-07	4.10E-06	0.38	0.58	0.6	0.139
FTD	261	AD.mglia.PRS	1.07	0.062	0.258989223	0.426037271	0.46	0.55	0.57	0.06
FTD	261	AD.mglia.noAPOE.PRS	1.14	0.062	0.036551916	0.096980486	0.56	0.56	0.57	0.071
FTD	261	AD.synapse.PRS	1.26	0.061	0.000144046	0.000677015	0.47	0.58	0.59	0.106
FTD	261	AD.synapse.noAPOE.PRS	1.11	0.062	0.082112306	0.188577548	0.51	0.58	0.57	0.066
FTD	261	AD.astro.PRS	1.08	0.062	0.199889922	0.363335826	0.45	0.55	0.57	0.061
FTD	261	AD.astro.noAPOE.PRS	1.04	0.062	0.529084422	0.682622646	0.45	0.55	0.56	0.057
FTD	261	AD.Oligo.LateAD.PRS	1.07	0.062	0.295711148	0.467233504	0.51	0.57	0.57	0.06
FTD	261	AD.Oligo.LateAD.noAPOE.PRS	1.07	0.062	0.286752945	0.456860625	0.52	0.57	0.57	0.06
FTD	261	AD.Oligo.PRS	1.26	0.061	0.000196028	0.000895737	0.45	0.57	0.59	0.104
FTD	261	AD.Oligo.noAPOE.PRS	1.14	0.062	0.031669286	0.087189917	0.46	0.57	0.58	0.072
FTD	261	AD.noGeneset.PRS	1.28	0.061	6.42E-05	0.000322377	0.39	0.58	0.6	0.111
FTD	261	AD.noGenesetChr19.PRS	1.14	0.062	0.031101354	0.086645418	0.5	0.58	0.58	0.072
FTD	261	PD.PRS	0.98	0.062	0.742336415	0.843829442	0.49	0.54	0.56	0.056
FTD	261	PD.mglia.PRS	1.06	0.062	0.322087747	0.496818526	0.54	0.57	0.57	0.059
FTD	261	PD.mglia.noAPOE.PRS	1.03	0.062	0.621419572	0.751420594	0.48	0.57	0.57	0.056
FTD	261	PD.synapse.PRS	0.94	0.062	0.333123065	0.508573033	0.5	0.54	0.57	0.059
FTD	261	PD.synapse.noAPOE.PRS	0.94	0.062	0.322403512	0.496818526	0.5	0.54	0.57	0.059
FTD	261	PD.astro.PRS	0.98	0.062	0.759935448	0.854765	0.5	0.55	0.56	0.056
FTD	261	PD.astro.noAPOE.PRS	0.98	0.062	0.776440288	0.861740789	0.5	0.55	0.56	0.056
FTD	261	PD.Oligo.PRS	0.98	0.062	0.800092903	0.877435217	0.42	0.54	0.56	0.056
FTD	261	PD.Oligo.noAPOE.PRS	0.98	0.062	0.777332418	0.861740789	0.42	0.54	0.56	0.056
FTD	261	PD.noGeneset.PRS	1.01	0.062	0.819193582	0.887936697	0.5	0.56	0.56	0.056
FTD	261	PD.noGenesetChr19.PRS	1.02	0.062	0.717414607	0.82240211	0.49	0.55	0.56	0.056
FTD	261	DLB.PRS	1.17	0.061	0.008895413	0.03064493	0.45	0.56	0.58	0.08
FTD	261	DLB.mglia.PRS	1.08	0.062	0.208038945	0.375163124	0.51	0.57	0.57	0.061
FTD	261	DLB.mglia.noAPOE.PRS	0.92	0.062	0.162551439	0.31928014	0.5	0.58	0.57	0.063
FTD	261	DLB.synapse.PRS	1.23	0.059	0.000421723	0.001862375	0.48	0.58	0.59	0.098
FTD	261	DLB.synapse.noAPOE.PRS	1.02	0.062	0.76334671	0.855024824	0.51	0.58	0.56	0.056
FTD	261	DLB.astro.PRS	1.01	0.062	0.924180766	0.947213309	0.5	0.57	0.56	0.056
FTD	261	DLB.astro.noAPOE.PRS	1	0.062	0.947138711	0.966519589	0.5	0.57	0.56	0.056
FTD	261	DLB.Oligo.PRS	1.27	0.06	6.67E-05	0.000332492	0.51	0.57	0.6	0.11
FTD	261	DLB.Oligo.noAPOE.PRS	1.11	0.062	0.081791973	0.188577548	0.56	0.56	0.57	0.066
FTD	261	DLB.noGeneset.PRS	0.99	0.062	0.918862585	0.944705595	0.58	0.56	0.56	0.056
FTD	261	DLB.noGenesetChr19.PRS	0.99	0.062	0.815004886	0.884939298	0.57	0.56	0.56	0.056
FTD	261	FTD.PRS	1.08	0.062	0.192804409	0.354372349	0.49	0.54	0.57	0.062
FTD	261	FTD.mglia.PRS	1.02	0.062	0.78936938	0.871484987	0.53	0.55	0.56	0.056
FTD	261	FTD.mglia.noAPOE.PRS	1.07	0.062	0.247414622	0.413673549	0.47	0.57	0.57	0.06
FTD	261	FTD.synapse.PRS	1.15	0.062	0.025766281	0.075018641	0.57	0.57	0.58	0.073
FTD	261	FTD.synapse.noAPOE.PRS	1.04	0.062	0.507044492	0.668538118	0.59	0.57	0.56	0.057
FTD	261	FTD.astro.PRS	1.04	0.062	0.545643701	0.69445562	0.52	0.56	0.57	0.057
FTD	261	FTD.astro.noAPOE.PRS	1.04	0.062	0.527208745	0.681539006	0.52	0.56	0.57	0.057
FTD	261	FTD.Oligo.PRS	1.07	0.062	0.26473526	0.433322889	0.52	0.55	0.57	0.06
FTD	261	FTD.Oligo.noAPOE.PRS	1.05	0.062	0.411554373	0.582666554	0.52	0.55	0.57	0.058
FTD	261	FTD.noGeneset.PRS	1.02	0.062	0.777153557	0.861740789	0.47	0.54	0.56	0.056
FTD	261	FTD.noGenesetChr19.PRS	1.01	0.062	0.896851349	0.933747132	0.5	0.55	0.56	0.056
FTD	261	ALS.PRS	1.13	0.062	0.055934776	0.137332397	0.55	0.58	0.58	0.069
FTD	261	ALS.mglia.PRS	1.14	0.061	0.030189508	0.085256209	0.48	0.57	0.58	0.072
FTD	261	ALS.mglia.noAPOE.PRS	0.92	0.062	0.190037693	0.353233905	0.51	0.56	0.57	0.062
FTD	261	ALS.synapse.PRS	1.14	0.062	0.034473871	0.093349	0.52	0.6	0.58	0.072
FTD	261	ALS.synapse.noAPOE.PRS	1.14	0.062	0.036114782	0.096208609	0.52	0.6	0.58	0.071
FTD	261	ALS.astro.PRS	0.97	0.062	0.589392792	0.732460079	0.47	0.53	0.56	0.057
FTD	261	ALS.astro.noAPOE.PRS	0.97	0.062	0.582794029	0.728135637	0.47	0.53	0.56	0.057
FTD	261	ALS.Oligo.PRS	0.97	0.062	0.589975443	0.732460079	0.48	0.55	0.56	0.057
FTD	261	ALS.Oligo.noAPOE.PRS	0.97	0.062	0.577254443	0.724872945	0.47	0.55	0.56	0.057
FTD	261	ALS.noGeneset.PRS	1.09	0.062	0.178181231	0.336512574	0.55	0.57	0.57	0.062
FTD	261	ALS.noGenesetChr19.PRS	1.11	0.062	0.084240235	0.190481356	0.53	0.57	0.58	0.066
FTD	261	Ageing.PRS	0.86	0.062	0.015504117	0.050503509	0.55	0.58	0.58	0.076
FTD	261	Ageing.mglia.PRS	0.96	0.062	0.489798955	0.650020738	0.55	0.55	0.57	0.057
FTD	261	Ageing.mglia.noAPOE.PRS	0.95	0.062	0.431665265	0.604331371	0.48	0.55	0.57	0.058
FTD	261	Ageing.synapse.PRS	0.76	0.057	2.27E-06	1.30E-05	0.49	0.57	0.6	0.129
FTD	261	Ageing.synapse.noAPOE.PRS	0.96	0.062	0.458366632	0.625070628	0.52	0.56	0.57	0.058
FTD	261	Ageing.astro.PRS	0.95	0.062	0.369952542	0.546410973	0.48	0.55	0.56	0.058
FTD	261	Ageing.astro.noAPOE.PRS	0.94	0.062	0.344393282	0.519749494	0.48	0.55	0.56	0.059
FTD	261	Ageing.Oligo.PRS	0.86	0.061	0.015829332	0.051057356	0.49	0.56	0.58	0.076
FTD	261	Ageing.Oligo.noAPOE.PRS	1.03	0.062	0.646271322	0.768981067	0.51	0.55	0.56	0.056
FTD	261	Ageing.noGeneset.PRS	1.05	0.062	0.451878487	0.625070628	0.45	0.53	0.57	0.058
FTD	261	Ageing.noGenesetChr19.PRS	1.03	0.062	0.61658446	0.751420594	0.44	0.53	0.56	0.056
FTD	261	CAD.PRS	1.12	0.062	0.069824275	0.167070448	0.52	0.54	0.57	0.067
FTD	261	CAD.mglia.PRS	1.09	0.061	0.170501366	0.329002636	0.52	0.55	0.57	0.062
FTD	261	CAD.mglia.noAPOE.PRS	1.08	0.062	0.208309643	0.375163124	0.49	0.54	0.57	0.061
FTD	261	CAD.synapse.PRS	1.28	0.062	8.87E-05	0.000428958	0.46	0.57	0.59	0.11
FTD	261	CAD.synapse.noAPOE.PRS	1.09	0.062	0.161835501	0.319125776	0.48	0.56	0.57	0.063
FTD	261	CAD.astro.PRS	0.93	0.062	0.221017374	0.38884875	0.57	0.58	0.57	0.061
FTD	261	CAD.astro.noAPOE.PRS	0.93	0.062	0.232652449	0.400746889	0.57	0.58	0.57	0.061
FTD	261	CAD.Oligo.PRS	0.98	0.062	0.734233687	0.83876001	0.49	0.56	0.57	0.056
FTD	261	CAD.Oligo.noAPOE.PRS	0.93	0.062	0.222185322	0.389861178	0.5	0.57	0.57	0.061
FTD	261	CAD.noGeneset.PRS	1.02	0.062	0.73604596	0.839373036	0.53	0.53	0.56	0.056
FTD	261	CAD.noGenesetChr19.PRS	1.03	0.062	0.658726177	0.778172037	0.54	0.53	0.56	0.056
PDwithDementia	1132	AD.PRS	1.4	0.029	3.12E-31	4.47E-30	0.67	0.65	0.65	0.265
PDwithDementia	1132	AD.mglia.PRS	1.19	0.03	3.11E-09	2.00E-08	0.65	0.64	0.63	0.199
PDwithDementia	1132	AD.mglia.noAPOE.PRS	1.08	0.03	0.012219056	0.040812888	0.63	0.63	0.62	0.178
PDwithDementia	1132	AD.synapse.PRS	1.35	0.029	1.81E-24	2.25E-23	0.67	0.65	0.65	0.246
PDwithDementia	1132	AD.synapse.noAPOE.PRS	1.04	0.03	0.211037037	0.378371582	0.63	0.62	0.61	0.175
PDwithDementia	1132	AD.astro.PRS	1.08	0.03	0.014837838	0.04857362	0.64	0.63	0.61	0.178
PDwithDementia	1132	AD.astro.noAPOE.PRS	1.07	0.03	0.019601367	0.059163758	0.65	0.63	0.61	0.178
PDwithDementia	1132	AD.Oligo.LateAD.PRS	1.08	0.03	0.013241398	0.043564199	0.65	0.64	0.62	0.178
PDwithDementia	1132	AD.Oligo.LateAD.noAPOE.PRS	1.1	0.03	0.001998257	0.007826505	0.66	0.64	0.62	0.181
PDwithDementia	1132	AD.Oligo.PRS	1.34	0.029	8.00E-24	9.75E-23	0.67	0.65	0.65	0.244
PDwithDementia	1132	AD.Oligo.noAPOE.PRS	1.05	0.03	0.083634263	0.18976326	0.65	0.62	0.61	0.176
PDwithDementia	1132	AD.noGeneset.PRS	1.21	0.03	1.72E-10	1.15E-09	0.65	0.64	0.63	0.203
PDwithDementia	1132	AD.noGenesetChr19.PRS	1.1	0.03	0.000783862	0.003349229	0.64	0.63	0.62	0.182
PDwithDementia	1132	PD.PRS	1.14	0.03	1.86E-05	0.000100552	0.67	0.65	0.62	0.187
PDwithDementia	1132	PD.mglia.PRS	1.13	0.03	8.49E-05	0.000413666	0.66	0.65	0.62	0.185
PDwithDementia	1132	PD.mglia.noAPOE.PRS	1.13	0.03	6.16E-05	0.000311906	0.65	0.63	0.62	0.185
PDwithDementia	1132	PD.synapse.PRS	1.07	0.03	0.027711552	0.07987355	0.66	0.64	0.62	0.177
PDwithDementia	1132	PD.synapse.noAPOE.PRS	1.07	0.03	0.023967112	0.07040339	0.66	0.64	0.62	0.177
PDwithDementia	1132	PD.astro.PRS	1	0.03	0.996484443	0.996484443	0.63	0.62	0.61	0.174
PDwithDementia	1132	PD.astro.noAPOE.PRS	1	0.03	0.992375024	0.994821816	0.63	0.62	0.61	0.174
PDwithDementia	1132	PD.Oligo.PRS	1.06	0.03	0.052972178	0.131783441	0.66	0.63	0.61	0.176
PDwithDementia	1132	PD.Oligo.noAPOE.PRS	1.06	0.03	0.047528666	0.12121652	0.66	0.63	0.61	0.177
PDwithDementia	1132	PD.noGeneset.PRS	1.12	0.03	0.000151658	0.000702755	0.65	0.64	0.62	0.184
PDwithDementia	1132	PD.noGenesetChr19.PRS	1.11	0.03	0.000746952	0.00321238	0.65	0.64	0.62	0.182
PDwithDementia	1132	DLB.PRS	1.25	0.029	1.66E-14	1.37E-13	0.64	0.65	0.64	0.215
PDwithDementia	1132	DLB.mglia.PRS	1.08	0.03	0.006366675	0.022644713	0.65	0.63	0.62	0.179
PDwithDementia	1132	DLB.mglia.noAPOE.PRS	1.04	0.03	0.241976504	0.407641657	0.63	0.63	0.61	0.175
PDwithDementia	1132	DLB.synapse.PRS	1.32	0.028	4.71E-23	5.64E-22	0.65	0.65	0.65	0.239
PDwithDementia	1132	DLB.synapse.noAPOE.PRS	0.99	0.03	0.69539776	0.802757414	0.65	0.62	0.61	0.174
PDwithDementia	1132	DLB.astro.PRS	0.99	0.03	0.645783864	0.768981067	0.65	0.62	0.61	0.174
PDwithDementia	1132	DLB.astro.noAPOE.PRS	0.99	0.03	0.613077359	0.749823239	0.65	0.62	0.61	0.174
PDwithDementia	1132	DLB.Oligo.PRS	1.3	0.028	1.03E-20	1.15E-19	0.66	0.65	0.65	0.233
PDwithDementia	1132	DLB.Oligo.noAPOE.PRS	1.01	0.03	0.693891647	0.802757414	0.63	0.62	0.61	0.174
PDwithDementia	1132	DLB.noGeneset.PRS	1.06	0.03	0.043980415	0.113933517	0.63	0.63	0.61	0.177
PDwithDementia	1132	DLB.noGenesetChr19.PRS	1.06	0.03	0.058374083	0.142788649	0.63	0.63	0.61	0.176
PDwithDementia	1132	FTD.PRS	1.05	0.03	0.086545226	0.194375667	0.65	0.63	0.61	0.176
PDwithDementia	1132	FTD.mglia.PRS	1.03	0.03	0.296103908	0.467233504	0.65	0.61	0.61	0.174
PDwithDementia	1132	FTD.mglia.noAPOE.PRS	0.97	0.03	0.282307926	0.453069794	0.63	0.62	0.61	0.174
PDwithDementia	1132	FTD.synapse.PRS	1.08	0.03	0.007037992	0.024897844	0.62	0.62	0.62	0.179
PDwithDementia	1132	FTD.synapse.noAPOE.PRS	0.95	0.03	0.076897321	0.180708704	0.66	0.63	0.62	0.176
PDwithDementia	1132	FTD.astro.PRS	1.04	0.03	0.22082926	0.38884875	0.63	0.62	0.61	0.175
PDwithDementia	1132	FTD.astro.noAPOE.PRS	1.04	0.03	0.208677361	0.375163124	0.63	0.62	0.61	0.175
PDwithDementia	1132	FTD.Oligo.PRS	1.04	0.03	0.237902669	0.403453495	0.62	0.61	0.61	0.175
PDwithDementia	1132	FTD.Oligo.noAPOE.PRS	1.01	0.03	0.650461734	0.772570073	0.62	0.6	0.61	0.174
PDwithDementia	1132	FTD.noGeneset.PRS	1.01	0.03	0.67620194	0.787505976	0.65	0.64	0.61	0.174
PDwithDementia	1132	FTD.noGenesetChr19.PRS	1.01	0.03	0.623992306	0.751990728	0.65	0.63	0.61	0.174
PDwithDementia	1132	ALS.PRS	0.98	0.03	0.485432264	0.648560423	0.63	0.62	0.61	0.174
PDwithDementia	1132	ALS.mglia.PRS	1.01	0.03	0.820464304	0.887936697	0.63	0.61	0.61	0.174
PDwithDementia	1132	ALS.mglia.noAPOE.PRS	0.96	0.03	0.21689943	0.384689556	0.64	0.62	0.61	0.175
PDwithDementia	1132	ALS.synapse.PRS	1.02	0.03	0.486858233	0.648560423	0.64	0.62	0.61	0.174
PDwithDementia	1132	ALS.synapse.noAPOE.PRS	1.02	0.03	0.563968271	0.712267029	0.64	0.62	0.61	0.174
PDwithDementia	1132	ALS.astro.PRS	1.03	0.03	0.278010131	0.448359476	0.64	0.62	0.61	0.174
PDwithDementia	1132	ALS.astro.noAPOE.PRS	1.03	0.03	0.279267735	0.449286478	0.64	0.62	0.61	0.174
PDwithDementia	1132	ALS.Oligo.PRS	0.95	0.03	0.108021711	0.23304356	0.63	0.62	0.61	0.176
PDwithDementia	1132	ALS.Oligo.noAPOE.PRS	0.95	0.03	0.088789153	0.198368551	0.63	0.62	0.61	0.176
PDwithDementia	1132	ALS.noGeneset.PRS	0.98	0.03	0.472299779	0.640769597	0.62	0.62	0.61	0.174
PDwithDementia	1132	ALS.noGenesetChr19.PRS	1	0.03	0.928367835	0.950024939	0.62	0.62	0.61	0.174
PDwithDementia	1132	Ageing.PRS	0.79	0.029	4.25E-15	3.77E-14	0.66	0.64	0.64	0.217
PDwithDementia	1132	Ageing.mglia.PRS	0.95	0.03	0.082107967	0.188577548	0.64	0.62	0.61	0.176
PDwithDementia	1132	Ageing.mglia.noAPOE.PRS	0.97	0.03	0.380649868	0.552707419	0.63	0.62	0.61	0.174
PDwithDementia	1132	Ageing.synapse.PRS	0.72	0.027	4.26E-33	6.23E-32	0.66	0.65	0.65	0.266
PDwithDementia	1132	Ageing.synapse.noAPOE.PRS	0.98	0.03	0.537515757	0.688103829	0.62	0.62	0.61	0.174
PDwithDementia	1132	Ageing.astro.PRS	1	0.03	0.887988366	0.930408192	0.63	0.62	0.61	0.174
PDwithDementia	1132	Ageing.astro.noAPOE.PRS	1	0.03	0.966821618	0.975718749	0.63	0.62	0.61	0.174
PDwithDementia	1132	Ageing.Oligo.PRS	0.79	0.029	1.01E-15	9.26E-15	0.64	0.63	0.64	0.219
PDwithDementia	1132	Ageing.Oligo.noAPOE.PRS	0.97	0.03	0.327946064	0.504178761	0.62	0.61	0.61	0.174
PDwithDementia	1132	Ageing.noGeneset.PRS	0.97	0.03	0.357074207	0.53520462	0.65	0.63	0.61	0.174
PDwithDementia	1132	Ageing.noGenesetChr19.PRS	0.99	0.03	0.666369543	0.785203209	0.65	0.62	0.61	0.174
PDwithDementia	1132	CAD.PRS	1.04	0.03	0.158707062	0.316452263	0.64	0.62	0.61	0.175
PDwithDementia	1132	CAD.mglia.PRS	0.98	0.03	0.406775882	0.581447787	0.64	0.62	0.61	0.174
PDwithDementia	1132	CAD.mglia.noAPOE.PRS	1.04	0.03	0.191679811	0.354253007	0.64	0.63	0.61	0.175
PDwithDementia	1132	CAD.synapse.PRS	1.2	0.03	7.23E-10	4.72E-09	0.64	0.64	0.63	0.201
PDwithDementia	1132	CAD.synapse.noAPOE.PRS	0.98	0.03	0.486648369	0.648560423	0.64	0.62	0.61	0.174
PDwithDementia	1132	CAD.astro.PRS	1.01	0.03	0.703184281	0.810324442	0.65	0.62	0.61	0.174
PDwithDementia	1132	CAD.astro.noAPOE.PRS	1.01	0.03	0.672026778	0.786821388	0.65	0.62	0.61	0.174
PDwithDementia	1132	CAD.Oligo.PRS	1.06	0.03	0.052149563	0.13097104	0.63	0.62	0.61	0.176
PDwithDementia	1132	CAD.Oligo.noAPOE.PRS	1.01	0.03	0.638049921	0.764730142	0.63	0.62	0.61	0.174
PDwithDementia	1132	CAD.noGeneset.PRS	0.97	0.03	0.248958549	0.413673549	0.63	0.63	0.61	0.175
PDwithDementia	1132	CAD.noGenesetChr19.PRS	0.97	0.03	0.293955911	0.466676117	0.63	0.63	0.61	0.174
PDnoDementia	2549	AD.PRS	0.98	0.02	0.341257907	0.517391021	0.57	0.57	0.58	0.087
PDnoDementia	2549	AD.mglia.PRS	1.01	0.02	0.670646354	0.786821388	0.55	0.57	0.58	0.087
PDnoDementia	2549	AD.mglia.noAPOE.PRS	1.02	0.02	0.230412478	0.398034305	0.57	0.58	0.58	0.088
PDnoDementia	2549	AD.synapse.PRS	0.96	0.02	0.028300109	0.08096292	0.57	0.58	0.58	0.089
PDnoDementia	2549	AD.synapse.noAPOE.PRS	1.01	0.02	0.796381474	0.874823054	0.55	0.57	0.58	0.087
PDnoDementia	2549	AD.astro.PRS	1.05	0.02	0.009435412	0.032335943	0.55	0.58	0.58	0.09
PDnoDementia	2549	AD.astro.noAPOE.PRS	1.05	0.02	0.017921162	0.055829696	0.55	0.57	0.58	0.089
PDnoDementia	2549	AD.Oligo.LateAD.PRS	0.99	0.02	0.486062178	0.648560423	0.56	0.57	0.58	0.087
PDnoDementia	2549	AD.Oligo.LateAD.noAPOE.PRS	0.99	0.02	0.499448488	0.66124166	0.56	0.57	0.58	0.087
PDnoDementia	2549	AD.Oligo.PRS	0.95	0.02	0.021126462	0.063475855	0.57	0.58	0.58	0.089
PDnoDementia	2549	AD.Oligo.noAPOE.PRS	0.99	0.02	0.724994354	0.829645713	0.56	0.57	0.58	0.087
PDnoDementia	2549	AD.noGeneset.PRS	1.02	0.02	0.392879324	0.566917972	0.55	0.56	0.58	0.087
PDnoDementia	2549	AD.noGenesetChr19.PRS	1.02	0.02	0.39574515	0.569803739	0.55	0.57	0.58	0.087
PDnoDementia	2549	PD.PRS	1.23	0.02	8.30E-26	1.09E-24	0.59	0.6	0.61	0.126
PDnoDementia	2549	PD.mglia.PRS	1.17	0.02	1.20E-14	1.01E-13	0.59	0.59	0.6	0.108
PDnoDementia	2549	PD.mglia.noAPOE.PRS	1.09	0.02	1.15E-05	6.32E-05	0.58	0.58	0.59	0.094
PDnoDementia	2549	PD.synapse.PRS	1.17	0.02	5.49E-16	5.23E-15	0.58	0.59	0.6	0.11
PDnoDementia	2549	PD.synapse.noAPOE.PRS	1.17	0.02	6.29E-16	5.83E-15	0.58	0.59	0.6	0.11
PDnoDementia	2549	PD.astro.PRS	1.06	0.02	0.001749361	0.007061836	0.57	0.58	0.59	0.091
PDnoDementia	2549	PD.astro.noAPOE.PRS	1.06	0.02	0.001658655	0.006821219	0.57	0.58	0.59	0.091
PDnoDementia	2549	PD.Oligo.PRS	1.16	0.02	1.44E-13	1.12E-12	0.58	0.59	0.6	0.107
PDnoDementia	2549	PD.Oligo.noAPOE.PRS	1.16	0.02	1.39E-13	1.10E-12	0.58	0.59	0.6	0.107
PDnoDementia	2549	PD.noGeneset.PRS	1.17	0.02	5.41E-15	4.68E-14	0.58	0.59	0.6	0.109
PDnoDementia	2549	PD.noGenesetChr19.PRS	1.16	0.02	2.96E-14	2.41E-13	0.58	0.59	0.6	0.108
PDnoDementia	2549	DLB.PRS	1.02	0.02	0.294332202	0.466676117	0.54	0.57	0.58	0.088
PDnoDementia	2549	DLB.mglia.PRS	1.02	0.02	0.216794633	0.384689556	0.55	0.58	0.58	0.088
PDnoDementia	2549	DLB.mglia.noAPOE.PRS	0.98	0.02	0.256748923	0.423410505	0.56	0.57	0.58	0.088
PDnoDementia	2549	DLB.synapse.PRS	0.97	0.02	0.103367006	0.225216855	0.57	0.57	0.58	0.088
PDnoDementia	2549	DLB.synapse.noAPOE.PRS	1.03	0.02	0.161987856	0.319125776	0.55	0.57	0.58	0.088
PDnoDementia	2549	DLB.astro.PRS	1	0.02	0.991519821	0.994821816	0.56	0.57	0.58	0.087
PDnoDementia	2549	DLB.astro.noAPOE.PRS	1	0.02	0.916665897	0.944705595	0.56	0.57	0.58	0.087
PDnoDementia	2549	DLB.Oligo.PRS	0.99	0.02	0.454156499	0.625070628	0.57	0.57	0.58	0.087
PDnoDementia	2549	DLB.Oligo.noAPOE.PRS	1.04	0.02	0.027648489	0.07987355	0.56	0.57	0.58	0.089
PDnoDementia	2549	DLB.noGeneset.PRS	1.05	0.02	0.023663147	0.0698222	0.55	0.57	0.58	0.089
PDnoDementia	2549	DLB.noGenesetChr19.PRS	1.05	0.02	0.01577343	0.051057356	0.55	0.57	0.58	0.089
PDnoDementia	2549	FTD.PRS	1.01	0.02	0.667064732	0.785203209	0.55	0.56	0.58	0.087
PDnoDementia	2549	FTD.mglia.PRS	1	0.02	0.829610705	0.892299749	0.55	0.57	0.58	0.087
PDnoDementia	2549	FTD.mglia.noAPOE.PRS	0.98	0.02	0.237595448	0.403453495	0.56	0.57	0.58	0.088
PDnoDementia	2549	FTD.synapse.PRS	0.98	0.02	0.247822836	0.413673549	0.56	0.57	0.58	0.088
PDnoDementia	2549	FTD.synapse.noAPOE.PRS	1	0.02	0.964515463	0.975718749	0.56	0.57	0.58	0.087
PDnoDementia	2549	FTD.astro.PRS	1.02	0.02	0.25377896	0.420621047	0.56	0.57	0.58	0.088
PDnoDementia	2549	FTD.astro.noAPOE.PRS	1.02	0.02	0.275019767	0.446181189	0.56	0.57	0.58	0.088
PDnoDementia	2549	FTD.Oligo.PRS	1.01	0.02	0.516336159	0.672770679	0.56	0.57	0.58	0.087
PDnoDementia	2549	FTD.Oligo.noAPOE.PRS	1.02	0.02	0.379469233	0.552707419	0.56	0.57	0.58	0.087
PDnoDementia	2549	FTD.noGeneset.PRS	1.01	0.02	0.476329654	0.644907227	0.55	0.56	0.58	0.087
PDnoDementia	2549	FTD.noGenesetChr19.PRS	1.03	0.02	0.174988341	0.33374588	0.56	0.57	0.58	0.088
PDnoDementia	2549	ALS.PRS	1.03	0.02	0.188349167	0.351087116	0.55	0.57	0.58	0.088
PDnoDementia	2549	ALS.mglia.PRS	0.99	0.02	0.65674146	0.777222807	0.56	0.57	0.58	0.087
PDnoDementia	2549	ALS.mglia.noAPOE.PRS	1.01	0.02	0.626000078	0.753031172	0.55	0.57	0.58	0.087
PDnoDementia	2549	ALS.synapse.PRS	1	0.02	0.951852962	0.966542051	0.54	0.57	0.58	0.087
PDnoDementia	2549	ALS.synapse.noAPOE.PRS	1	0.02	0.913071578	0.943172839	0.54	0.57	0.58	0.087
PDnoDementia	2549	ALS.astro.PRS	0.98	0.02	0.331174974	0.506774727	0.56	0.57	0.58	0.087
PDnoDementia	2549	ALS.astro.noAPOE.PRS	0.98	0.02	0.32954541	0.505456597	0.55	0.57	0.58	0.087
PDnoDementia	2549	ALS.Oligo.PRS	1.02	0.02	0.312660003	0.485592044	0.56	0.57	0.58	0.087
PDnoDementia	2549	ALS.Oligo.noAPOE.PRS	1.02	0.02	0.29935821	0.471238522	0.56	0.57	0.58	0.087
PDnoDementia	2549	ALS.noGeneset.PRS	1.03	0.02	0.106776826	0.231115629	0.56	0.57	0.58	0.088
PDnoDementia	2549	ALS.noGenesetChr19.PRS	1.03	0.02	0.166042556	0.32177572	0.56	0.57	0.58	0.088
PDnoDementia	2549	Ageing.PRS	1	0.02	0.849760391	0.906227451	0.56	0.57	0.58	0.087
PDnoDementia	2549	Ageing.mglia.PRS	0.96	0.02	0.055147737	0.135907158	0.57	0.58	0.58	0.088
PDnoDementia	2549	Ageing.mglia.noAPOE.PRS	1.02	0.02	0.225015151	0.39169304	0.57	0.58	0.58	0.088
PDnoDementia	2549	Ageing.synapse.PRS	1.07	0.02	0.000977542	0.004123221	0.57	0.58	0.59	0.091
PDnoDementia	2549	Ageing.synapse.noAPOE.PRS	1.01	0.02	0.458818092	0.625070628	0.56	0.57	0.58	0.087
PDnoDementia	2549	Ageing.astro.PRS	0.99	0.02	0.483450589	0.648560423	0.56	0.57	0.58	0.087
PDnoDementia	2549	Ageing.astro.noAPOE.PRS	0.99	0.02	0.452649978	0.625070628	0.56	0.58	0.58	0.087
PDnoDementia	2549	Ageing.Oligo.PRS	1.02	0.02	0.248687483	0.413673549	0.56	0.57	0.58	0.088
PDnoDementia	2549	Ageing.Oligo.noAPOE.PRS	0.98	0.02	0.363318873	0.54332686	0.56	0.57	0.58	0.087
PDnoDementia	2549	Ageing.noGeneset.PRS	0.97	0.02	0.119829427	0.250310358	0.56	0.57	0.58	0.088
PDnoDementia	2549	Ageing.noGenesetChr19.PRS	0.97	0.02	0.077901728	0.182417569	0.56	0.57	0.58	0.088
PDnoDementia	2549	CAD.PRS	0.96	0.02	0.059336317	0.144071206	0.56	0.58	0.58	0.088
PDnoDementia	2549	CAD.mglia.PRS	0.98	0.02	0.342410377	0.517944892	0.56	0.57	0.58	0.087
PDnoDementia	2549	CAD.mglia.noAPOE.PRS	0.99	0.02	0.621905124	0.751420594	0.55	0.57	0.58	0.087
PDnoDementia	2549	CAD.synapse.PRS	0.92	0.02	4.91E-05	0.00025055	0.58	0.58	0.59	0.093
PDnoDementia	2549	CAD.synapse.noAPOE.PRS	0.94	0.02	0.002061622	0.008026909	0.57	0.58	0.59	0.091
PDnoDementia	2549	CAD.astro.PRS	1	0.02	0.905927107	0.938740215	0.56	0.56	0.58	0.087
PDnoDementia	2549	CAD.astro.noAPOE.PRS	1	0.02	0.870850895	0.92125384	0.56	0.56	0.58	0.087
PDnoDementia	2549	CAD.Oligo.PRS	0.97	0.02	0.08900706	0.198368551	0.57	0.57	0.58	0.088
PDnoDementia	2549	CAD.Oligo.noAPOE.PRS	0.97	0.02	0.130615498	0.271468567	0.56	0.57	0.58	0.088
PDnoDementia	2549	CAD.noGeneset.PRS	1	0.02	0.873090222	0.922140234	0.55	0.57	0.58	0.087
PDnoDementia	2549	CAD.noGenesetChr19.PRS	0.99	0.02	0.605745758	0.743620726	0.55	0.57	0.58	0.087
